# Diffusion Weighted MRI could precisely predict the pTERT mutation status of GBM using a residual convolutional neural network

**DOI:** 10.1101/2022.12.28.22283931

**Authors:** Congman Hu, Ke Fang, Quan Du, Jiarui Chen, Lin Wang, Lanjuan Li, Jianmin Zhang, Ruiliang Bai, Yongjie Wang

## Abstract

**Background:** Telomerase reverse transcriptase promoter (pTERT) mutation status plays a key role in the decision-making and prognosis prediction of glioblastoma (GBM). The purpose of this study was to assess the prediction value of diffusion-weighted imaging (DWI) in the pTERT mutation status of GBM

**Methods:** MR imaging data and molecular information of 266 patients with GBM were obtained from the Second Affiliated Hospital of Zhejiang University (n=266). We trained the same residual convolutional neural network (ResNet) for each MR modality, including structural MRIs (T1-weighted, T2-weighted, contrast enhanced T1-weighted) and DWI and its associated ADC map, and their combinations to compare the predictive capacities between DWI and conventional structural MRI. Moreover, we explored the effect of different Region of interests (ROIs) on the outcome of pTERT mutation status prediction: entire tumor (solid tumor, edema and cystic regions), tumor core (solid tumor), and enhanced tumor.

**Results:** Structural MRI modalities and their combination performed poorly in predicting the pTERT mutation status (accuracy, 51-54%, AUC, 0.545-0.571), while DWI in combination with its ADC maps yielded the best predictive performance (accuracy = 85.2%, AUC= 0.934). The further including of radiological and clinical characteristics could not further improve the predictive performance of pTERT mutation status. Among the three ROI selections, the entire tumor volume yielded the best prediction performance.

**Conclusion:** DWI and its associated ADC maps shows promising prediction value in the pTERT mutation in GBM and are suggested to be included into the MRI protocol of GBM in clinical practice.

**Key Points:**

- The ResNet model constructed by radiomics provided great help for the prediction of pTERT mutation in glioblastoma.
- In the ResNet prediction model, conventional structural MRI was of little value while DWI and its associated ADC maps shows excellent value.
- The model using the whole tumor as ROI showed best predictive capacity and potentiality for future clinical application.
