## Supplementary Material 2 for "Diffusion Weighted MRI could precisely predict the pTERT mutation status of GBM using a residual convolutional neural network"

### Sheet: Sheet1
ZJU10001	Wrong
slice num	11	12	13	14	15	16	17	18	19
mask area	8595	16735	26172	31569	38027	35018	30924	19666	7671
ROI	1	1	1	1	1	1	1	1	1
Tert-w	0.77 (3.49)	0.99 (5.59)	1.00 (7.86)	0.97 (6.35)	0.71 (4.35)	0.49 (4.34)	0.85 (4.20)	0.75 (3.68)	0.86 (3.23)
Tert-m	0.23 (2.29)	0.01 (0.58)	0.00 (0.96)	0.03 (3.01)	0.29 (3.46)	0.51 (4.40)	0.15 (2.49)	0.25 (2.57)	0.14 (1.39)
Normal	0.00 (-6.21)	0.00 (-6.47)	0.00 (-9.18)	0.00 (-9.68)	0.00 (-8.14)	0.00 (-8.98)	0.00 (-6.89)	0.00 (-6.58)	0.00 (-4.75)
Prediction	0	0	0	0	0	1	0	0	0
ZJU10007	right
slice num	21	22	23	24	25	26	27	28	29	30	31	32	33	34	35	36	37	38	39	40	41
mask area	274	641	1505	1751	2516	2391	2262	2190	2226	2277	1731	1730	1622	1495	1252	893	777	530	328	187	107
label	1	1	1	1	1	1	1	1	1	1	1	1	1	1	1	1	1	1	1	1	1
Tert-w	0.09 (1.73)	0.39 (3.11)	0.01 (-1.59)	0.07 (0.75)	0.01 (0.88)	0.09 (2.06)	0.01 (1.73)	0.00 (-0.02)	0.00 (-0.31)	0.00 (-0.47)	0.00 (-2.83)	0.00 (-0.89)	0.00 (-0.72)	0.00 (-0.67)	0.00 (-2.85)	0.00 (-2.33)	0.00 (-4.71)	0.00 (-1.35)	1.00 (8.86)	1.00 (9.72)	1.00 (4.92)
Tert-m	0.90 (3.99)	0.61 (3.58)	0.99 (3.34)	0.93 (3.33)	0.99 (5.23)	0.91 (4.42)	0.99 (6.06)	1.00 (7.14)	1.00 (5.32)	1.00 (6.19)	0.99 (3.64)	1.00 (4.69)	1.00 (6.21)	1.00 (7.81)	1.00 (7.57)	1.00 (6.50)	1.00 (7.78)	1.00 (4.27)	0.00 (-2.36)	0.00 (-5.07)	0.00 (-1.04)
Normal	0.00 (-6.14)	0.00 (-7.09)	0.00 (-2.20)	0.00 (-4.49)	0.00 (-6.56)	0.00 (-6.92)	0.00 (-8.32)	0.00 (-7.68)	0.00 (-5.50)	0.00 (-6.23)	0.01 (-1.25)	0.00 (-4.20)	0.00 (-5.91)	0.00 (-7.67)	0.00 (-5.18)	0.00 (-4.56)	0.00 (-3.50)	0.00 (-3.30)	0.00 (-6.74)	0.00 (-4.83)	0.00 (-3.91)
Prediction	1	1	1	1	1	1	1	1	1	1	1	1	1	1	1	1	1	1	0	0	0
ZJU10010	right
slice num	6	7	8	9	10	11	12	13	14	15	16	17
mask area	2619	1746	8055	10381	13290	14669	13081	9036	7623	4875	3503	941
label	1	1	1	1	1	1	1	1	1	1	1	1
Tert-w	0.00 (-9.41)	0.00 (-6.13)	0.00 (-3.26)	0.00 (-7.12)	0.00 (-5.91)	0.00 (-1.26)	0.00 (-0.16)	0.01 (1.27)	0.00 (-1.27)	0.00 (-1.41)	0.09 (1.23)	0.89 (2.91)
Tert-m	1.00 (7.72)	1.00 (5.72)	1.00 (6.63)	1.00 (8.15)	1.00 (7.93)	1.00 (6.29)	1.00 (6.42)	0.99 (5.69)	1.00 (6.32)	1.00 (5.15)	0.91 (3.48)	0.11 (0.79)
Normal	0.00 (1.17)	0.00 (0.00)	0.00 (-3.87)	0.00 (-1.72)	0.00 (-2.65)	0.00 (-5.49)	0.00 (-6.71)	0.00 (-7.40)	0.00 (-5.46)	0.00 (-4.13)	0.00 (-5.06)	0.00 (-3.94)
Prediction	1	1	1	1	1	1	1	1	1	1	1	0
ZJU10017	right
slice num	10	11	12	13	14	15	16
mask area	1880	4785	7255	7717	6076	5014	3636
label	1	1	1	1	1	1	1
Tert-w	0.03 (-0.49)	0.11 (0.61)	0.01 (-0.50)	0.50 (2.30)	0.01 (-1.64)	0.00 (-2.88)	0.09 (0.87)
Tert-m	0.96 (2.85)	0.89 (2.67)	0.99 (3.84)	0.50 (2.31)	0.99 (3.46)	1.00 (4.77)	0.91 (3.19)
Normal	0.00 (-2.77)	0.00 (-3.66)	0.00 (-3.79)	0.00 (-4.96)	0.00 (-2.17)	0.00 (-2.36)	0.00 (-4.41)
Prediction	1	1	1	1	1	1	1
ZJU10089	right
slice num	11	12	13	14	15	16	17	18	19
mask area	15007	23817	32334	35755	28069	16944	11858	4252	985
label	1	1	1	1	1	1	1	1	1
Tert-w	0.07 (1.70)	0.04 (0.30)	0.96 (3.90)	0.94 (3.93)	0.33 (2.66)	0.03 (0.73)	0.03 (1.48)	0.46 (3.68)	0.99 (5.02)
Tert-m	0.93 (4.35)	0.96 (3.40)	0.04 (0.80)	0.06 (1.13)	0.67 (3.39)	0.97 (4.36)	0.97 (4.99)	0.54 (3.83)	0.01 (0.25)
Normal	0.00 (-6.49)	0.00 (-4.19)	0.00 (-5.06)	0.00 (-5.47)	0.00 (-6.60)	0.00 (-5.61)	0.00 (-6.93)	0.00 (-7.90)	0.00 (-5.55)
Prediction	1	1	0	0	1	1	1	1	0
ZJU10195	right
slice num	10	11	12	13	14	15	16	17	18
mask area	3703	8414	9922	10968	10267	9639	6662	3364	238
label	1	1	1	1	1	1	1	1	1
Tert-w	0.03 (0.66)	0.00 (-0.39)	0.00 (-1.42)	0.00 (-2.76)	0.00 (-5.48)	0.00 (-6.47)	0.00 (-8.01)	0.00 (-6.18)	0.06 (0.42)
Tert-m	0.97 (4.32)	1.00 (5.50)	1.00 (5.07)	1.00 (6.05)	1.00 (7.19)	1.00 (8.08)	1.00 (8.00)	1.00 (6.67)	0.94 (3.23)
Normal	0.00 (-5.30)	0.00 (-5.54)	0.00 (-4.11)	0.00 (-3.86)	0.00 (-2.20)	0.00 (-2.13)	0.00 (-0.57)	0.00 (-1.05)	0.00 (-3.97)
Prediction	1	1	1	1	1	1	1	1	1
ZJU10233	right
slice num	11	12	13	14	15	16	17	18	19
mask area	912	4915	9303	10378	11414	10109	6741	4787	1667
label	1	1	1	1	1	1	1	1	1
Tert-w	0.00 (-7.91)	0.00 (-9.67)	0.00 (-11.05)	0.00 (-6.73)	0.00 (-8.02)	0.00 (-6.24)	0.00 (-2.99)	0.00 (-3.61)	0.00 (-2.14)
Tert-m	1.00 (8.03)	0.99 (6.81)	1.00 (7.91)	1.00 (6.81)	1.00 (7.88)	1.00 (7.11)	1.00 (6.47)	1.00 (7.56)	1.00 (6.95)
Normal	0.00 (-0.59)	0.01 (2.34)	0.00 (2.53)	0.00 (-0.54)	0.00 (-0.40)	0.00 (-1.33)	0.00 (-3.91)	0.00 (-4.41)	0.00 (-5.21)
Prediction	1	1	1	1	1	1	1	1	1
ZJU10298	right
slice num	10	11	12	13	14	15	16
mask area	1423	3713	2507	3411	3742	3431	2305
label	1	1	1	1	1	1	1
Tert-w	0.00 (-1.86)	0.00 (-3.58)	0.01 (-1.03)	0.69 (1.00)	0.05 (-0.74)	0.82 (1.69)	0.12 (-0.98)
Tert-m	0.99 (3.87)	0.99 (4.24)	0.99 (3.61)	0.25 (-0.02)	0.93 (2.21)	0.16 (0.06)	0.34 (0.06)
Normal	0.00 (-2.37)	0.01 (-1.05)	0.00 (-2.93)	0.07 (-1.35)	0.02 (-1.82)	0.02 (-2.17)	0.54 (0.53)
Prediction	1	1	1	0	1	0	1
ZJU10407	Wrong
slice num	11	12	13	14	15	16	17
mask area	8215	15404	20061	21394	18299	11742	2569
label	1	1	1	1	1	1	1
Tert-w	1.00 (8.30)	1.00 (9.02)	1.00 (7.64)	1.00 (8.33)	1.00 (12.98)	1.00 (10.68)	1.00 (9.30)
Tert-m	0.00 (-1.67)	0.00 (-3.21)	0.00 (-2.99)	0.00 (-3.57)	0.00 (-5.49)	0.00 (-4.86)	0.00 (-4.43)
Normal	0.00 (-7.00)	0.00 (-6.14)	0.00 (-4.96)	0.00 (-5.01)	0.00 (-7.77)	0.00 (-6.09)	0.00 (-5.13)
Prediction	0	0	0	0	0	0	0
ZJU10423	right
slice num	6	7	8	9	10	11	12	13	14	15	16	17	18	19	20	22
mask area	265	2154	3809	3788	3990	5301	3734	3291	10059	12044	10611	10578	10166	7303	2051	4163
label	1	1	1	1	1	1	1	1	1	1	1	1	1	1	1	1
Tert-w	0.00 (-2.32)	0.01 (0.52)	0.00 (-0.93)	0.00 (-2.88)	0.02 (-0.37)	0.03 (-1.99)	0.00 (-5.48)	0.23 (2.77)	0.00 (-1.40)	0.03 (0.62)	0.00 (-1.65)	0.00 (-2.16)	0.02 (1.13)	0.00 (-1.24)	0.32 (3.88)	0.01 (0.51)
Tert-m	1.00 (4.21)	0.99 (4.96)	1.00 (4.62)	0.94 (2.70)	0.98 (3.54)	0.57 (1.07)	0.08 (1.32)	0.77 (3.99)	1.00 (4.66)	0.97 (4.07)	1.00 (6.63)	1.00 (6.00)	0.98 (5.29)	1.00 (5.12)	0.68 (4.62)	0.99 (5.69)
Normal	0.00 (-2.23)	0.00 (-5.81)	0.00 (-3.94)	0.06 (-0.06)	0.00 (-3.46)	0.40 (0.73)	0.92 (3.76)	0.00 (-7.08)	0.00 (-3.62)	0.00 (-5.04)	0.00 (-5.38)	0.00 (-4.22)	0.00 (-6.77)	0.00 (-4.20)	0.00 (-8.78)	0.00 (-6.52)
Prediction	1	1	1	1	1	1	1	1	1	1	1	1	1	1	1	1
ZJU10429	Wrong
slice num	9	10	11	12
mask area	2088	3599	7586	6630
label	1	1	1	1
Tert-w	0.86 (2.82)	1.00 (5.47)	1.00 (8.24)	1.00 (6.22)
Tert-m	0.00 (-4.04)	0.00 (-4.12)	0.00 (-5.43)	0.00 (-4.66)
Normal	0.14 (0.98)	0.00 (-1.52)	0.00 (-2.99)	0.00 (-1.73)
Prediction	0	0	0	0
ZJU10440	right
slice num	12	13	14	15	16	17
mask area	3793	5101	5052	5594	5825	4299
label	1	1	1	1	1	1
Tert-w	1.00 (7.72)	0.82 (2.23)	0.39 (1.20)	0.04 (0.84)	0.02 (0.02)	0.01 (-0.29)
Tert-m	0.00 (-1.77)	0.17 (0.66)	0.60 (1.63)	0.96 (4.16)	0.98 (4.09)	0.99 (4.56)
Normal	0.00 (-6.30)	0.00 (-3.36)	0.00 (-3.27)	0.00 (-5.43)	0.00 (-4.55)	0.00 (-4.72)
Prediction	0	0	1	1	1	1
ZJU10446	right
slice num	6	7	8	9	10	11
mask area	4565	7603	8960	7548	6826	2721
label	1	1	1	1	1	1
Tert-w	0.00 (-1.08)	0.02 (0.31)	0.18 (1.86)	0.00 (-1.60)	0.00 (-1.36)	0.00 (-0.32)
Tert-m	1.00 (6.38)	0.98 (4.44)	0.82 (3.35)	1.00 (4.73)	1.00 (4.30)	1.00 (5.04)
Normal	0.00 (-5.80)	0.00 (-5.09)	0.00 (-5.57)	0.00 (-3.55)	0.00 (-3.33)	0.00 (-5.13)
Prediction	1	1	1	1	1	1
ZJU10455	right
slice num	8	9	10	11	12	13	14	15	16
mask area	481	1522	2112	2607	2160	3260	2437	2303	619
label	1	1	1	1	1	1	1	1	1
Tert-w	0.98 (3.86)	0.03 (0.58)	0.00 (-0.09)	0.00 (-4.16)	0.00 (-0.52)	0.02 (-0.96)	0.00 (-1.06)	0.00 (-2.28)	0.00 (-1.36)
Tert-m	0.02 (-0.10)	0.97 (4.13)	1.00 (6.02)	1.00 (5.64)	1.00 (5.14)	0.97 (2.89)	0.99 (4.30)	1.00 (4.51)	1.00 (6.02)
Normal	0.00 (-3.94)	0.00 (-5.08)	0.00 (-6.26)	0.00 (-1.93)	0.00 (-5.13)	0.01 (-2.38)	0.00 (-3.72)	0.00 (-2.64)	0.00 (-5.10)
Prediction	0	1	1	1	1	1	1	1	1
ZJU10461	Wrong
slice num	13	14	15	16	17	18	19	20
mask area	11632	17262	20801	20529	21905	19742	9997	4648
label	1	1	1	1	1	1	1	1
Tert-w	1.00 (9.69)	1.00 (10.47)	1.00 (9.88)	1.00 (10.44)	1.00 (11.77)	0.99 (5.46)	1.00 (7.29)	0.87 (3.93)
Tert-m	0.00 (-7.16)	0.00 (-5.77)	0.00 (-3.79)	0.00 (-0.31)	0.00 (-2.64)	0.01 (0.82)	0.00 (-0.13)	0.13 (1.99)
Normal	0.00 (-2.74)	0.00 (-4.89)	0.00 (-6.31)	0.00 (-10.37)	0.00 (-9.39)	0.00 (-6.60)	0.00 (-7.42)	0.00 (-6.19)
Prediction	0	0	0	0	0	0	0	0
ZJU10012	right
slice num	3	4	5	6	7
mask area	3180	10049	9999	8553	6370
label	0	0	0	0	0
Tert-w	0.07 (0.35)	0.12 (0.68)	0.97 (2.73)	1.00 (6.34)	0.99 (3.58)
Tert-m	0.93 (2.96)	0.88 (2.70)	0.01 (-1.55)	0.00 (-0.88)	0.01 (-1.34)
Normal	0.00 (-3.55)	0.00 (-3.62)	0.02 (-1.39)	0.00 (-5.75)	0.00 (-2.47)
Prediction	1	1	0	0	0
ZJU10142	right
slice num	9	10	11	12	13	14	15	16	17	18	19
mask area	2128	4350	9699	13588	17499	16757	14765	13328	10621	6951	1802
label	0	0	0	0	0	0	0	0	0	0	0
Tert-w	1.00 (7.77)	1.00 (8.14)	1.00 (9.52)	1.00 (6.81)	1.00 (6.37)	1.00 (7.68)	1.00 (11.38)	1.00 (11.53)	1.00 (11.69)	1.00 (11.27)	1.00 (12.10)
Tert-m	0.00 (-7.14)	0.00 (-3.36)	0.00 (-4.12)	0.00 (-3.25)	0.00 (-3.61)	0.00 (-3.41)	0.00 (-6.84)	0.00 (-8.42)	0.00 (-6.06)	0.00 (-6.04)	0.00 (-8.16)
Normal	0.00 (-0.99)	0.00 (-5.12)	0.00 (-5.86)	0.00 (-3.95)	0.00 (-3.05)	0.00 (-4.57)	0.00 (-4.82)	0.00 (-3.39)	0.00 (-5.93)	0.00 (-5.58)	0.00 (-4.37)
Prediction	0	0	0	0	0	0	0	0	0	0	0
ZJU10255	right
slice num	5	6	7	8	9	10	11	12
mask area	3992	5217	6199	4799	10274	13576	8264	1137
label	0	0	0	0	0	0	0	0
Tert-w	0.07 (-0.42)	0.63 (2.90)	0.42 (3.28)	0.82 (3.89)	1.00 (7.60)	0.99 (6.07)	1.00 (5.82)	1.00 (6.11)
Tert-m	0.91 (2.15)	0.37 (2.39)	0.58 (3.60)	0.18 (2.37)	0.00 (0.65)	0.01 (0.81)	0.00 (-0.66)	0.00 (-1.60)
Normal	0.02 (-1.86)	0.00 (-5.42)	0.00 (-7.09)	0.00 (-6.43)	0.00 (-8.46)	0.00 (-7.10)	0.00 (-5.31)	0.00 (-4.57)
Prediction	1	0	1	0	0	0	0	0
ZJU10297	right
slice num	6	7	8	9	10	11	12	13	14	15	16
mask area	1451	3997	7228	10353	13220	16545	15116	16930	13440	6108	915
label	0	0	0	0	0	0	0	0	0	0	0
Tert-w	1.00 (9.92)	1.00 (8.29)	1.00 (7.60)	1.00 (9.95)	1.00 (9.82)	1.00 (9.23)	1.00 (10.44)	1.00 (6.96)	1.00 (7.68)	1.00 (10.70)	1.00 (10.63)
Tert-m	0.00 (-4.70)	0.00 (-7.39)	0.00 (-5.17)	0.00 (-5.77)	0.00 (-5.89)	0.00 (-6.03)	0.00 (-4.69)	0.00 (-4.30)	0.00 (-6.67)	0.00 (-5.73)	0.00 (-9.04)
Normal	0.00 (-5.48)	0.00 (-1.16)	0.00 (-2.65)	0.00 (-4.39)	0.00 (-4.10)	0.00 (-3.46)	0.00 (-5.92)	0.00 (-2.85)	0.00 (-1.28)	0.00 (-5.29)	0.00 (-1.89)
Prediction	0	0	0	0	0	0	0	0	0	0	0
ZJU10330	right
slice num	5	6	7	8
mask area	8672	13561	18646	15152
label	0	0	0	0
Tert-w	0.70 (3.56)	0.84 (4.52)	0.93 (5.12)	0.04 (-0.10)
Tert-m	0.30 (2.73)	0.16 (2.88)	0.07 (2.51)	0.95 (2.96)
Normal	0.00 (-6.48)	0.00 (-7.62)	0.00 (-7.84)	0.00 (-3.18)
Prediction	0	0	0	1
ZJU10427	right
slice num	14	15	16	17	18	19
mask area	3388	4130	4658	3271	4309	1672
label	0	0	0	0	0	0
Tert-w	0.08 (5.32)	0.85 (5.52)	1.00 (8.42)	1.00 (9.67)	0.00 (3.13)	1.00 (10.09)
Tert-m	0.00 (-13.54)	0.00 (-9.67)	0.00 (-7.24)	0.00 (-8.45)	0.00 (-14.22)	0.00 (-9.79)
Normal	0.92 (7.73)	0.15 (3.78)	0.00 (-1.47)	0.00 (-1.53)	1.00 (10.50)	0.00 (-0.65)
Prediction	0	0	0	0	0	0
ZJU10445	right
slice num	4	5	6	7	8	9	10	11	12	13	14	15	16
mask area	555	1898	3148	3433	3705	5444	9461	9132	6723	6324	4044	2713	1222
label	0	0	0	0	0	0	0	0	0	0	0	0	0
Tert-w	1.00 (7.78)	1.00 (10.83)	1.00 (12.57)	1.00 (11.61)	1.00 (10.59)	1.00 (12.60)	1.00 (15.80)	1.00 (17.81)	1.00 (18.51)	1.00 (13.73)	1.00 (10.84)	1.00 (9.49)	1.00 (10.80)
Tert-m	0.00 (-8.56)	0.00 (-7.69)	0.00 (-8.17)	0.00 (-10.49)	0.00 (-10.35)	0.00 (-6.98)	0.00 (-5.31)	0.00 (-4.33)	0.00 (-3.97)	0.00 (-3.51)	0.00 (-7.51)	0.00 (-8.70)	0.00 (-8.38)
Normal	0.00 (0.49)	0.00 (-3.49)	0.00 (-4.71)	0.00 (-1.41)	0.00 (-0.55)	0.00 (-5.95)	0.00 (-10.90)	0.00 (-13.98)	0.00 (-15.07)	0.00 (-10.72)	0.00 (-3.81)	0.00 (-1.22)	0.00 (-2.75)
Prediction	0	0	0	0	0	0	0	0	0	0	0	0	0
ZJU10431	right
slice num	11	12	13	14	15	16	17	18
mask area	7634	19887	23100	34186	31681	25549	18062	7324
label	0	0	0	0	0	0	0	0
Tert-w	1.00 (10.36)	1.00 (4.95)	1.00 (6.05)	0.89 (1.84)	0.70 (1.03)	0.96 (2.37)	1.00 (5.69)	1.00 (5.59)
Tert-m	0.00 (-4.76)	0.00 (-2.66)	0.00 (-1.86)	0.09 (-0.48)	0.24 (-0.03)	0.02 (-1.48)	0.00 (-2.71)	0.00 (-3.37)
Normal	0.00 (-5.82)	0.00 (-2.54)	0.00 (-4.45)	0.03 (-1.71)	0.06 (-1.39)	0.02 (-1.43)	0.00 (-3.43)	0.00 (-2.48)
Prediction	0	0	0	0	0	0	0	0
ZJU10316	right
slice num	7	8	9	10	11	12	13	14	15	16
mask area	3370	11097	15968	18955	18859	17003	18237	12091	6029	3935
label	0	0	0	0	0	0	0	0	0	0
Tert-w	1.00 (9.54)	1.00 (9.62)	1.00 (8.69)	1.00 (9.18)	1.00 (9.76)	1.00 (9.87)	1.00 (10.97)	1.00 (11.83)	1.00 (10.92)	1.00 (10.68)
Tert-m	0.00 (-7.21)	0.00 (-7.25)	0.00 (-4.30)	0.00 (-5.79)	0.00 (-5.41)	0.00 (-6.47)	0.00 (-8.59)	0.00 (-6.82)	0.00 (-7.69)	0.00 (-8.54)
Normal	0.00 (-2.69)	0.00 (-2.71)	0.00 (-4.70)	0.00 (-3.73)	0.00 (-4.63)	0.00 (-3.71)	0.00 (-2.68)	0.00 (-5.39)	0.00 (-3.59)	0.00 (-2.48)
Prediction	0	0	0	0	0	0	0	0	0	0
ZJU10261	right
slice num	8	9	10	11	12	13	14	15	16	17	18
mask area	502	5594	7030	8371	8747	7987	6877	6185	4822	3072	1236
label	0	0	0	0	0	0	0	0	0	0	0
Tert-w	0.89 (2.12)	1.00 (11.68)	0.96 (8.82)	0.53 (5.38)	0.94 (6.03)	0.40 (3.53)	0.60 (2.92)	0.74 (3.68)	0.89 (4.17)	0.35 (2.37)	0.78 (3.87)
Tert-m	0.01 (-2.12)	0.00 (0.11)	0.04 (5.64)	0.47 (5.26)	0.06 (3.32)	0.60 (3.92)	0.40 (2.53)	0.26 (2.65)	0.11 (2.05)	0.65 (2.98)	0.22 (2.62)
Normal	0.09 (-0.14)	0.00 (-12.16)	0.00 (-14.96)	0.00 (-11.03)	0.00 (-9.74)	0.00 (-7.93)	0.00 (-5.77)	0.00 (-6.73)	0.00 (-6.46)	0.00 (-5.60)	0.00 (-6.73)
Prediction	0	0	0	0	0	1	0	0	0	1	0
ZJU10021	right
slice num	8	9	10	11
mask area	595	4529	6200	5165
label	0	0	0	0
Tert-w	1.00 (7.21)	1.00 (9.45)	1.00 (10.44)	1.00 (8.17)
Tert-m	0.00 (-6.34)	0.00 (-7.89)	0.00 (-9.66)	0.00 (-5.60)
Normal	0.00 (-1.00)	0.00 (-1.74)	0.00 (-1.01)	0.00 (-2.63)
Prediction	0	0	0	0
ZJU10088	right
slice num	5	6	7	8	9	10	11	12	13	14
mask area	893	1910	2979	3808	5504	5346	5079	4045	3227	159
label	0	0	0	0	0	0	0	0	0	0
Tert-w	1.00 (10.87)	1.00 (10.02)	1.00 (12.47)	1.00 (15.14)	1.00 (16.23)	1.00 (18.04)	1.00 (14.18)	1.00 (16.87)	1.00 (17.78)	1.00 (8.93)
Tert-m	0.00 (-2.10)	0.00 (-4.20)	0.00 (-0.35)	0.00 (-5.59)	0.00 (-4.57)	0.00 (-8.07)	0.00 (-7.43)	0.00 (-9.76)	0.00 (-11.39)	0.00 (-5.47)
Normal	0.00 (-9.04)	0.00 (-6.02)	0.00 (-12.40)	0.00 (-9.86)	0.00 (-11.94)	0.00 (-10.22)	0.00 (-6.93)	0.00 (-7.34)	0.00 (-6.67)	0.00 (-3.55)
Prediction	0	0	0	0	0	0	0	0	0	0
ZJU10148	right
slice num	5	6	7	8	9	10	11	12
mask area	2481	10474	18963	26761	26581	24759	15948	4679
label	0	0	0	0	0	0	0	0
Tert-w	0.94 (2.44)	0.94 (3.75)	0.99 (5.37)	1.00 (5.89)	1.00 (5.54)	1.00 (4.33)	0.41 (1.04)	1.00 (4.49)
Tert-m	0.05 (-0.43)	0.06 (1.05)	0.01 (0.50)	0.00 (-0.55)	0.00 (-1.90)	0.00 (-1.10)	0.58 (1.39)	0.00 (-3.10)
Normal	0.01 (-2.18)	0.00 (-5.02)	0.00 (-6.11)	0.00 (-5.64)	0.00 (-3.90)	0.00 (-3.56)	0.01 (-2.68)	0.00 (-1.59)
Prediction	0	0	0	0	0	0	1	0
ZJU10192	right
slice num	8	9	10	11	12	13	14	15	16	17	18
mask area	2473	6279	11109	16340	19999	24006	17984	13013	9943	7272	5412
label	0	0	0	0	0	0	0	0	0	0	0
Tert-w	1.00 (9.41)	1.00 (11.66)	1.00 (10.29)	1.00 (12.85)	1.00 (13.89)	1.00 (13.46)	1.00 (14.14)	1.00 (12.82)	1.00 (14.32)	1.00 (15.26)	1.00 (15.57)
Tert-m	0.00 (-5.15)	0.00 (-4.31)	0.00 (-4.72)	0.00 (-4.40)	0.00 (-6.73)	0.00 (-6.38)	0.00 (-9.01)	0.00 (-7.68)	0.00 (-10.20)	0.00 (-11.35)	0.00 (-11.68)
Normal	0.00 (-4.58)	0.00 (-7.77)	0.00 (-5.94)	0.00 (-8.82)	0.00 (-7.57)	0.00 (-7.45)	0.00 (-5.48)	0.00 (-5.45)	0.00 (-4.48)	0.00 (-4.24)	0.00 (-4.25)
Prediction	0	0	0	0	0	0	0	0	0	0	0
ZJU10250	right
slice num	3	4	5
mask area	646	1462	1632
label	0	0	0
Tert-w	0.94 (2.99)	1.00 (4.76)	0.99 (3.50)
Tert-m	0.06 (0.27)	0.00 (-1.90)	0.01 (-1.41)
Normal	0.00 (-3.40)	0.00 (-2.96)	0.00 (-2.20)
Prediction	0	0	0
